# Quantifying Social Determinants of Health for Disease Prediction: A Multi-Level Approach Using Healthy People 2030 and All of Us Data

**DOI:** 10.1101/2025.09.02.25334565

**Authors:** Micah R. Hysong, Alisa K. Manning, Michael Green, Iain R. Konigsberg, Luciana B. Vargas, Jayati Sharma, Leslie Lange, Megan K. Shuey, LaShaunta M. Glover, Genevieve L. Wojcik, Sandra Lee, Laura M. Raffield, Sara J. Cromer, Polygenic Risk Methods Development (PRIMED) Consortium

## Abstract

Despite the growing recognition that social determinants of health (SDoH) play a prominent role in shaping health outcomes, inconsistent measures across health systems and research studies - and the absence of best practices for harmonizing, transforming, or combining variables - limits our ability to incorporate them into disease models. To address this gap, we applied the Healthy People 2030 (HP2030) framework to define, quantify, and incorporate SDoH into composite scores for disease prediction modeling, using individual-level surveys and area-level socioeconomic status (SES) measures from the American Community Survey in participants from the All of Us Research Program. We compared individual and area-level metrics of different complexity and composition and assessed associations between these SDoH metrics and nine chronic conditions, including asthma, diabetes, and prostate cancer. We further compared their predictive utility to that of commonly used metrics such as SES, area-level measures (such as a deprivation index), and self-identified race and ethnicity (SIRE). We find that diseases have distinct “social architectures,” with variation in the predictive strength of SDoH and the relative contributions of individual-versus area-level factors, prompting the development of disease-specific polysocial risk scores (PsRS). Many PsRS showed improved performance when both individual- and area-level data were included, with combined models often matching or outperforming models using SIRE alone. Lastly, we performed a Phenome-Wide Association Study, suggesting that the inclusion of SDoH in disease modeling could improve the prediction of ∼70% of examined phenotypes. Our findings highlight the value of incorporating SDoH into disease prediction models and position these measures as a more interpretable, actionable alternative to race and ethnicity.
