## Supplementary Table 1 for "Quantifying Social Determinants of Health for Disease Prediction: A Multi-Level Approach Using Healthy People 2030 and All of Us Data"

### Sheet: S1
Supplementary Table 1 (S1): Area-level SDoH across all cohorts
Variable	Full Cohort	SES Cohort	Individual Cohort
Assisted Income	14.46 (± 6.1)	14.56 (± 6.07)	13.6 (± 5.36)
High School Education	87.16 (± 5.59)	89.17 (± 4.8)	89.86 (± 4.36)
Median Income	64943.58 (± 16828.81)	66200.96 (± 17256.87)	67401.25 (± 17360.88)
No Health Insurance	9.69 (± 4.21)	7.75 (± 4.07)	7.41 (± 3.89)
Poverty	15.56 (± 5.4)	14.87 (± 5.43)	13.97 (± 5.07)
Vacant Housing	10.06 (± 4.62)	9.64 (± 4.39)	9.27 (± 4.42)
Deprivation Index	0.32 (± 0.06)	0.31 (± 0.06)	0.3 (± 0.06)

### Sheet: S2
Supplementary Table 1 (S2): Demographic data by SIRE across all cohorts
Cohort	SIRE	N Sample	Age (sd)	Cisgender Male	Cisgender Female	Non-Cisgender	Median Record Depth	Disability	LGBTQIA	Income <50k	Income >150k	Advanced Degree	Less than HighSchool
Full_cohort	NHW	422986	63 (16.61)	124785 (29.5%)	212992 (50.4%)	9188 (2.2%)	107	70769 (16.7%)	43115 (10.2%)	106853 (25.3%)	59689 (14.1%)	103275 (24.4%)	7885 (1.9%)
Full_cohort	NHB	173816	57 (14.72)	37556 (21.6%)	57112 (32.9%)	3127 (1.8%)	84	17239 (9.9%)	11520 (6.6%)	57490 (33.1%)	2355 (1.4%)	8863 (5.1%)	12860 (7.4%)
Full_cohort	HS	188772	52 (16.2)	36224 (19.2%)	73509 (38.9%)	3018 (1.6%)	78	21112 (11.2%)	13757 (7.3%)	50953 (27%)	4739 (2.5%)	10757 (5.7%)	23471 (12.4%)
SES_cohort	NHW	90349	63 (16.52)	32736 (36.2%)	48011 (53.1%)	1842 (2%)	105	16062 (17.8%)	8454 (9.4%)	26665 (29.5%)	16495 (18.3%)	27455 (30.4%)	1295 (1.4%)
SES_cohort	NHB	28427	56 (14.71)	6636 (23.3%)	13517 (47.5%)	514 (1.8%)	87	3437 (12.1%)	2237 (7.9%)	16316 (57.4%)	556 (2%)	2083 (7.3%)	2381 (8.4%)
SES_cohort	HS	22039	51 (15.81)	4441 (20.2%)	9507 (43.1%)	331 (1.5%)	80	2591 (11.8%)	1571 (7.1%)	10147 (46%)	832 (3.8%)	1694 (7.7%)	3009 (13.7%)
SDOH_cohort	NHW	46573	64 (15.44)	16610 (35.7%)	26001 (55.8%)	914 (2%)	109	10016 (21.5%)	4548 (9.8%)	10669 (22.9%)	10017 (21.5%)	16576 (35.6%)	210 (0.5%)
SDOH_cohort	NHB	7168	58 (14.04)	1038 (14.5%)	3010 (42%)	72 (1%)	106.5	1166 (16.3%)	402 (5.6%)	2459 (34.3%)	257 (3.6%)	823 (11.5%)	179 (2.5%)
SDOH_cohort	HS	6668	52 (15.2)	1144 (17.2%)	2402 (36%)	74 (1.1%)	91.5	1023 (15.3%)	437 (6.6%)	1898 (28.5%)	407 (6.1%)	775 (11.6%)	442 (6.6%)

### Sheet: S3
Supplementary Table 1 (S3): Case control demographics in Individual Cohort
Disease	Status	Sample size	Age (sd)	Cisgender Male	Cisgender Female	Non-Cisgender	Asian	Black	Middle Eastern or North African	Multiple	Native Hawaiian or Other Pacific Islander	White	Hispanic	Median Record Depth	Disability	LGBTQIA	Income <50k	Income >150k	Advanced Degree	Less than HighSchool
Asthma	Case	5560	58 (15.44)	1385 (24.9%)	4045 (72.8%)	130 (2.3%)	70 (1.3%)	532 (9.6%)	<20	113 (2%)	<20	4370 (78.6%)	434 (7.8%)	157	1553 (27.9%)	724 (13%)	1837 (33%)	1061 (19.1%)	1885 (33.9%)	76 (1.4%)
Asthma	Control	14566	60 (16.41)	5837 (40.1%)	8380 (57.5%)	349 (2.4%)	352 (2.4%)	1149 (7.9%)	63 (0.4%)	220 (1.5%)	<20	11626 (79.8%)	1186 (8.1%)	61	3007 (20.6%)	1671 (11.5%)	4079 (28%)	3261 (22.4%)	5439 (37.3%)	287 (2%)
Afib	Case	4043	72 (11.22)	2283 (56.5%)	1661 (41.1%)	99 (2.4%)	27 (0.7%)	209 (5.2%)	<20	34 (0.8%)	<20	3577 (88.5%)	109 (2.7%)	176	1319 (32.6%)	326 (8.1%)	1209 (29.9%)	720 (17.8%)	1501 (37.1%)	39 (1%)
Afib	Control	7627	66 (14.05)	2708 (35.5%)	4765 (62.5%)	154 (2%)	105 (1.4%)	675 (8.9%)	<20	100 (1.3%)	0 (0%)	6204 (81.3%)	427 (5.6%)	202	2051 (26.9%)	749 (9.8%)	2277 (29.9%)	1438 (18.9%)	2714 (35.6%)	111 (1.5%)
BreastC	Case	2806	68 (10.75)	0 (0%)	2759 (98.3%)	47 (1.7%)	34 (1.2%)	198 (7.1%)	<20	23 (0.8%)	0 (0%)	2357 (84%)	129 (4.6%)	168	586 (20.9%)	176 (6.3%)	783 (27.9%)	609 (21.7%)	1107 (39.5%)	29 (1%)
BreastC	Control	31559	58 (15.76)	0 (0%)	30446 (96.5%)	1113 (3.5%)	556 (1.8%)	2932 (9.3%)	115 (0.4%)	547 (1.7%)	<20	24944 (79%)	2344 (7.4%)	102	7133 (22.6%)	3836 (12.2%)	10377 (32.9%)	5968 (18.9%)	10708 (33.9%)	589 (1.9%)
CKD	Case	3800	72 (10.53)	1829 (48.1%)	1963 (51.7%)	<20	33 (0.9%)	541 (14.2%)	<20	29 (0.8%)	<20	2946 (77.5%)	150 (3.9%)	210	1394 (36.7%)	218 (5.7%)	1520 (40%)	465 (12.2%)	1174 (30.9%)	78 (2.1%)
CKD	Control	13818	52 (15.12)	4567 (33.1%)	9251 (66.9%)	0 (0%)	366 (2.6%)	800 (5.8%)	78 (0.6%)	278 (2%)	<20	11038 (79.9%)	1325 (9.6%)	93	2744 (19.9%)	1495 (10.8%)	3846 (27.8%)	3203 (23.2%)	4893 (35.4%)	256 (1.9%)
CHD	Case	6277	72 (9.63)	3833 (61.1%)	2318 (36.9%)	126 (2%)	46 (0.7%)	408 (6.5%)	<20	66 (1.1%)	<20	5345 (85.2%)	254 (4%)	200	2166 (34.5%)	508 (8.1%)	2056 (32.8%)	1080 (17.2%)	2146 (34.2%)	95 (1.5%)
CHD	Control	46083	60 (15.71)	15219 (33%)	29857 (64.8%)	1007 (2.2%)	885 (1.9%)	3616 (7.8%)	191 (0.4%)	724 (1.6%)	<20	37233 (80.8%)	3262 (7.1%)	96	10108 (21.9%)	5136 (11.1%)	13267 (28.8%)	9934 (21.6%)	16644 (36.1%)	732 (1.6%)
HyperC	Case	12893	69 (11.21)	5628 (43.7%)	7060 (54.8%)	205 (1.6%)	145 (1.1%)	941 (7.3%)	45 (0.3%)	152 (1.2%)	<20	10778 (83.6%)	598 (4.6%)	177	3209 (24.9%)	1049 (8.1%)	3790 (29.4%)	2555 (19.8%)	4773 (37%)	166 (1.3%)
HyperC	Control	4977	48 (15.23)	1341 (26.9%)	3509 (70.5%)	127 (2.6%)	143 (2.9%)	386 (7.8%)	20 (0.4%)	127 (2.6%)	0 (0%)	3988 (80.1%)	335 (6.7%)	92	831 (16.7%)	659 (13.2%)	1181 (23.7%)	1292 (26%)	2030 (40.8%)	30 (0.6%)
ProstateC	Case	1915	74 (7.52)	1878 (98.1%)	0 (0%)	37 (1.9%)	<20	124 (6.5%)	<20	<20	0 (0%)	1654 (86.4%)	58 (3%)	171	496 (25.9%)	148 (7.7%)	366 (19.1%)	478 (25%)	845 (44.1%)	<20
ProstateC	Control	3658	71 (10.84)	3567 (97.5%)	0 (0%)	91 (2.5%)	35 (1%)	167 (4.6%)	<20	39 (1.1%)	<20	3140 (85.8%)	203 (5.5%)	207	1544 (42.2%)	302 (8.3%)	1155 (31.6%)	471 (12.9%)	1064 (29.1%)	27 (0.7%)
t2d	Case	8688	67 (11.77)	4042 (46.5%)	4462 (51.4%)	184 (2.1%)	141 (1.6%)	1229 (14.1%)	34 (0.4%)	120 (1.4%)	<20	6240 (71.8%)	813 (9.4%)	178	3285 (37.8%)	860 (9.9%)	3733 (43%)	922 (10.6%)	2142 (24.7%)	309 (3.6%)
t2d	Control	19939	59 (16.07)	6626 (33.2%)	12877 (64.6%)	436 (2.2%)	331 (1.7%)	925 (4.6%)	77 (0.4%)	300 (1.5%)	0 (0%)	17083 (85.7%)	1152 (5.8%)	103	3790 (19%)	2330 (11.7%)	4868 (24.4%)	4944 (24.8%)	7885 (39.5%)	158 (0.8%)
t1d	Case	719	61 (15.26)	326 (45.3%)	383 (53.3%)	<20	<20	95 (13.2%)	<20	<20	0 (0%)	539 (75%)	63 (8.8%)	172	253 (35.2%)	80 (11.1%)	297 (41.3%)	93 (12.9%)	172 (23.9%)	21 (2.9%)
t1d	Control	19939	59 (16.07)	6626 (33.2%)	12877 (64.6%)	436 (2.2%)	331 (1.7%)	925 (4.6%)	77 (0.4%)	300 (1.5%)	0 (0%)	17083 (85.7%)	1152 (5.8%)	103	3790 (19%)	2330 (11.7%)	4868 (24.4%)	4944 (24.8%)	7885 (39.5%)	158 (0.8%)

### Sheet: S4
Supplementary Table 1 (S4): Case control demographics in SES Cohort
Disease	Status	Sample size	Age (sd)	Cisgender Male	Cisgender Female	Non-Cisgender	Asian	Black	Middle Eastern or North African	Multiple	Native Hawaiian or Other Pacific Islander	White	Hispanic	Median Record Depth	Disability	LGBTQIA	Income <50k	Income >150k	Advanced Degree	Less than HighSchool
Asthma	Case	12314	54 (16.07)	3090 (25.1%)	8924 (72.5%)	300 (2.4%)	162 (1.3%)	2313 (18.8%)	34 (0.3%)	271 (2.2%)	<20	7822 (63.5%)	1686 (13.7%)	141	2608 (21.2%)	1626 (13.2%)	5935 (48.2%)	1711 (13.9%)	3097 (25.2%)	691 (5.6%)
Asthma	Control	38679	56 (17.16)	15496 (40.1%)	22159 (57.3%)	1024 (2.6%)	1019 (2.6%)	7230 (18.7%)	195 (0.5%)	641 (1.7%)	20 (0.1%)	24408 (63.1%)	5030 (13%)	58	6034 (15.6%)	4351 (11.2%)	17965 (46.4%)	5914 (15.3%)	10335 (26.7%)	2521 (6.5%)
Afib	Case	8220	72 (11.92)	4692 (57.1%)	3300 (40.1%)	228 (2.8%)	61 (0.7%)	809 (9.8%)	24 (0.3%)	68 (0.8%)	<20	6643 (80.8%)	430 (5.2%)	189	2286 (27.8%)	677 (8.2%)	3409 (41.5%)	1189 (14.5%)	2499 (30.4%)	308 (3.7%)
Afib	Control	17693	63 (15.03)	6435 (36.4%)	10847 (61.3%)	411 (2.3%)	237 (1.3%)	3553 (20.1%)	52 (0.3%)	245 (1.4%)	<20	11151 (63%)	2239 (12.7%)	181	3751 (21.2%)	1739 (9.8%)	8605 (48.6%)	2343 (13.2%)	4461 (25.2%)	1277 (7.2%)
BreastC	Case	5325	68 (11.53)	0 (0%)	5221 (98%)	104 (2%)	80 (1.5%)	631 (11.8%)	<20	52 (1%)	0 (0%)	4008 (75.3%)	444 (8.3%)	171	988 (18.6%)	337 (6.3%)	1945 (36.5%)	996 (18.7%)	1766 (33.2%)	168 (3.2%)
BreastC	Control	73041	56 (16.42)	0 (0%)	70145 (96%)	2896 (4%)	1380 (1.9%)	13612 (18.6%)	254 (0.3%)	1299 (1.8%)	29 (0%)	46693 (63.9%)	9376 (12.8%)	95	12713 (17.4%)	8876 (12.2%)	35490 (48.6%)	9833 (13.5%)	18590 (25.5%)	4320 (5.9%)
CKD	Case	9260	72 (12.16)	4366 (47.1%)	4850 (52.4%)	44 (0.5%)	77 (0.8%)	2202 (23.8%)	26 (0.3%)	89 (1%)	<20	5889 (63.6%)	773 (8.3%)	201	2583 (27.9%)	567 (6.1%)	5082 (54.9%)	815 (8.8%)	2091 (22.6%)	566 (6.1%)
CKD	Control	31087	48 (15.26)	10468 (33.7%)	20619 (66.3%)	0 (0%)	945 (3%)	4075 (13.1%)	188 (0.6%)	645 (2.1%)	<20	20558 (66.1%)	4829 (15.5%)	81	4780 (15.4%)	3169 (10.2%)	13294 (42.8%)	5356 (17.2%)	8516 (27.4%)	1653 (5.3%)
CHD	Case	14868	71 (11.14)	8788 (59.1%)	5719 (38.5%)	361 (2.4%)	157 (1.1%)	2262 (15.2%)	47 (0.3%)	159 (1.1%)	<20	10633 (71.5%)	1261 (8.5%)	200	4107 (27.6%)	1256 (8.4%)	7261 (48.8%)	1863 (12.5%)	3742 (25.2%)	948 (6.4%)
CHD	Control	105837	57 (16.45)	36051 (34.1%)	67248 (63.5%)	2538 (2.4%)	2245 (2.1%)	17949 (17%)	475 (0.4%)	1743 (1.6%)	43 (0%)	70293 (66.4%)	12560 (11.9%)	88	18235 (17.2%)	11671 (11%)	46948 (44.4%)	16799 (15.9%)	29049 (27.4%)	5722 (5.4%)
HyperC	Case	26709	68 (12.02)	11560 (43.3%)	14602 (54.7%)	547 (2%)	367 (1.4%)	3785 (14.2%)	102 (0.4%)	309 (1.2%)	<20	19206 (71.9%)	2446 (9.2%)	180	5655 (21.2%)	2172 (8.1%)	11244 (42.1%)	4169 (15.6%)	7885 (29.5%)	1293 (4.8%)
HyperC	Control	11018	46 (15.16)	3388 (30.7%)	7368 (66.9%)	262 (2.4%)	374 (3.4%)	1777 (16.1%)	76 (0.7%)	251 (2.3%)	<20	7334 (66.6%)	1216 (11%)	86	1459 (13.2%)	1431 (13%)	4303 (39.1%)	2172 (19.7%)	3553 (32.2%)	407 (3.7%)
ProstateC	Case	3585	74 (8.16)	3494 (97.5%)	0 (0%)	91 (2.5%)	23 (0.6%)	415 (11.6%)	21 (0.6%)	28 (0.8%)	0 (0%)	2829 (78.9%)	177 (4.9%)	181	817 (22.8%)	282 (7.9%)	1039 (29%)	788 (22%)	1392 (38.8%)	99 (2.8%)
ProstateC	Control	6230	72 (11.14)	6053 (97.2%)	0 (0%)	177 (2.8%)	60 (1%)	554 (8.9%)	<20	71 (1.1%)	<20	4968 (79.7%)	405 (6.5%)	235	2517 (40.4%)	506 (8.1%)	2435 (39.1%)	669 (10.7%)	1550 (24.9%)	86 (1.4%)
t2d	Case	21209	65 (12.57)	9353 (44.1%)	11320 (53.4%)	536 (2.5%)	343 (1.6%)	5199 (24.5%)	81 (0.4%)	281 (1.3%)	<20	12080 (57%)	2900 (13.7%)	165	6040 (28.5%)	2065 (9.7%)	12205 (57.5%)	1617 (7.6%)	3855 (18.2%)	1763 (8.3%)
t2d	Control	42092	55 (16.78)	14356 (34.1%)	26791 (63.6%)	945 (2.2%)	834 (2%)	4619 (11%)	209 (0.5%)	705 (1.7%)	<20	31373 (74.5%)	4194 (10%)	95	6336 (15.1%)	4711 (11.2%)	15586 (37%)	8263 (19.6%)	13626 (32.4%)	1430 (3.4%)
t1d	Case	1289	58 (16.24)	570 (44.2%)	695 (53.9%)	24 (1.9%)	<20	235 (18.2%)	<20	21 (1.6%)	<20	872 (67.6%)	139 (10.8%)	152	359 (27.9%)	143 (11.1%)	632 (49%)	149 (11.6%)	271 (21%)	49 (3.8%)
t1d	Control	42092	55 (16.78)	14356 (34.1%)	26791 (63.6%)	945 (2.2%)	834 (2%)	4619 (11%)	209 (0.5%)	705 (1.7%)	<20	31373 (74.5%)	4194 (10%)	95	6336 (15.1%)	4711 (11.2%)	15586 (37%)	8263 (19.6%)	13626 (32.4%)	1430 (3.4%)
