## Supplementary Table 2 for "Quantifying Social Determinants of Health for Disease Prediction: A Multi-Level Approach Using Healthy People 2030 and All of Us Data"

### Sheet: S1
Supplementary Table 2 (S1): CFA model fit statistics for each SDoH domain and composite SDoH measure.
Model	Comparative Fit Index (CFI)	Root Mean Square Error of Approximation (RMSEA)	Standardized Root Mean Square Residual (SRMR)
SCC	0.98	0.06	0.02
NBD	1	0.046	0.01
ES	1	0.02	0.01
HCAU	0.98	0.03	0.02
SDOH	0.92	0.046	0.04

### Sheet: S2
Supplementary Table 2 (S2): CFA model parameter estimates for ES. lhs = left-hand side (dependent variable); rhs = right-hand side (predictor variable); op = operator, where =~ indicates a factor loading, ~ a regression path, ~~ a (co)variance, and ~1 an intercept/mean. est = unstandardized parameter estimate; se = standard error; z = test statistic; pvalue = significance level; ci.lower/ci.upper…
lhs	op	rhs	est	se	z	pvalue	ci.lower	ci.upper	std.lv	std.all
ES	=~	home_own	0.196648	0.00280245	70.1703	0	0.191156	0.202141	0.196648	0.443393
ES	=~	housing_quality	0.144072	0.00223415	64.4861	0	0.139693	0.14845	0.144072	0.366623
ES	=~	housing_instability	-0.14953	0.00222858	-67.0965	0	-0.153898	-0.145162	-0.14953	-0.380617
ES	=~	food_insecurity	-0.196642	0.00202455	-97.1287	0	-0.20061	-0.192674	-0.196642	-0.663644
ES	=~	per_poverty_threshold	0.0888032	0.00113155	78.4793	0	0.0865854	0.091021	0.0888032	0.468212
ES	~~	ES	1	0	NA	NA	1	1	1	1
home_own	~~	housing_instability	-0.0326257	0.000768	-42.5016	0	-0.0341303	-0.0311212	-0.0326257	-0.22591
home_own	~~	per_poverty_threshold	0.0130706	0.000391	33.3943	0	0.0123035	0.0138378	0.0130706	0.196191
home_own	~~	home_own	0.158029	0.00126568	124.857	0	0.155548	0.160509	0.158029	0.803402
housing_quality	~~	housing_quality	0.133669	0.000934	143.128	0	0.131838	0.135499	0.133669	0.865588
housing_instability	~~	housing_instability	0.131982	0.000921	143.347	0	0.130177	0.133786	0.131982	0.855131
food_insecurity	~~	food_insecurity	0.0491292	0.000726	67.6284	0	0.0477053	0.050553	0.0491292	0.559576
per_poverty_threshold	~~	per_poverty_threshold	0.0280866	0.000225	124.64	0	0.0276449	0.0285283	0.0280866	0.780777
home_own	~1		0.730973	0.00190343	384.03	0	0.727242	0.734703	0.730973	1.64816
housing_quality	~1		0.809656	0.00171479	472.16	0	0.806295	0.813017	0.809656	2.06035
housing_instability	~1		0.190715	0.0016812	113.44	0	0.18742	0.19401	0.190715	0.485449
food_insecurity	~1		0.0973341	0.00126997	76.6427	0	0.094845	0.0998232	0.0973341	0.328492
per_poverty_threshold	~1		0.26554	0.000812	327.166	0	0.26395	0.267131	0.26554	1.40005
ES	~1		0	0	NA	NA	0	0	0	0

### Sheet: S3
Supplementary Table 2 (S3): CFA model parameter estimates for HCAU. lhs = left-hand side (dependent variable); rhs = right-hand side (predictor variable); op = operator, where =~ indicates a factor loading, ~ a regression path, ~~ a (co)variance, and ~1 an intercept/mean. est = unstandardized parameter estimate; se = standard error; z = test statistic; pvalue = significance level; ci.lower/ci.upp…
lhs	op	rhs	est	se	z	pvalue	ci.lower	ci.upper	std.lv	std.all
HCAU	=~	health_literacy	0.0788207	0.00220705	35.7132	0	0.074495	0.0831464	0.0788207	0.189794
HCAU	=~	health_discrim	-0.0641852	0.000827	-77.6558	0	-0.0658052	-0.0625653	-0.0641852	-0.414988
HCAU	=~	health_coverage	0.0948738	0.0015894	59.6916	0	0.0917586	0.097989	0.0948738	0.31303
HCAU	=~	health_care_use	-0.0239454	0.000868	-27.6019	0	-0.0256457	-0.022245	-0.0239454	-0.16923
HCAU	=~	delayed_care	-0.28599	0.00259805	-110.079	0	-0.291082	-0.280897	-0.28599	-0.611612
HCAU	=~	afford_care	-0.272338	0.00283901	-95.9273	0	-0.277902	-0.266774	-0.272338	-0.567568
HCAU	=~	worried_pay	-0.188478	0.00188206	-100.145	0	-0.192166	-0.184789	-0.188478	-0.587124
HCAU	=~	respect	0.0636093	0.00099	64.2304	0	0.0616683	0.0655503	0.0636093	0.351039
HCAU	~~	HCAU	1	0	NA	NA	1	1	1	1
health_discrim	~~	respect	-0.0056986	0.000123	-46.1855	0	-0.0059404	-0.0054567	-0.0056986	-0.23867
health_care_use	~~	worried_pay	-0.0049402	0.0002	-24.7334	0	-0.0053317	-0.0045488	-0.0049402	-0.136322
afford_care	~~	worried_pay	0.00954512	0.00079	12.078	0	0.00799618	0.0110941	0.00954512	0.0929766
health_literacy	~~	health_literacy	0.166259	0.00102824	161.693	0	0.164244	0.168274	0.166259	0.963978
health_discrim	~~	health_discrim	0.0198024	0.000138	143.228	0	0.0195314	0.0200734	0.0198024	0.827785
health_coverage	~~	health_coverage	0.0828576	0.000534	155.248	0	0.0818115	0.0839036	0.0828576	0.902012
health_care_use	~~	health_care_use	0.0194478	0.000133	146.525	0	0.0191876	0.0197079	0.0194478	0.971361
delayed_care	~~	delayed_care	0.136859	0.00134245	101.947	0	0.134228	0.13949	0.136859	0.625931
afford_care	~~	afford_care	0.156072	0.00149643	104.296	0	0.153139	0.159005	0.156072	0.677866
worried_pay	~~	worried_pay	0.0675291	0.000669	100.875	0	0.0662171	0.0688412	0.0675291	0.655286
respect	~~	respect	0.0287883	0.000194	148.231	0	0.0284076	0.0291689	0.0287883	0.876771
health_literacy	~1		0.778446	0.00177804	437.813	0	0.774961	0.781931	0.778446	1.87443
health_discrim	~1		0.133157	0.000665	200.27	0	0.131854	0.13446	0.133157	0.860921
health_coverage	~1		0.897652	0.00129719	691.998	0	0.895109	0.900194	0.897652	2.96175
health_care_use	~1		0.309238	0.000668	463.223	0	0.307929	0.310546	0.309238	2.18549
delayed_care	~1		0.320779	0.00210276	152.552	0	0.316658	0.3249	0.320779	0.686012
afford_care	~1		0.358193	0.00212761	168.355	0	0.354023	0.362363	0.358193	0.746495
worried_pay	~1		0.246385	0.00138439	177.973	0	0.243672	0.249098	0.246385	0.76751
respect	~1		0.787154	0.000786	1001.72	0	0.785614	0.788694	0.787154	4.34405
HCAU	~1		0	0	NA	NA	0	0	0	0

### Sheet: S4
Supplementary Table 2 (S4): CFA model parameter estimates for NBD . lhs = left-hand side (dependent variable); rhs = right-hand side (predictor variable); op = operator, where =~ indicates a factor loading, ~ a regression path, ~~ a (co)variance, and ~1 an intercept/mean. est = unstandardized parameter estimate; se = standard error; z = test statistic; pvalue = significance level; ci.lower/ci.upp…
lhs	op	rhs	est	se	z	pvalue	ci.lower	ci.upper	std.lv	std.all
NBE	=~	Walkability	0.0535425	0.00138876	38.5541	0	0.0508205	0.0562644	0.0535425	0.178127
NBE	=~	crime_saftey	0.155649	0.000936	166.317	0	0.153815	0.157483	0.155649	0.694799
NBE	=~	npd_scale	0.145195	0.000735	197.435	0	0.143754	0.146637	0.145195	0.78689
NBE	=~	nsd_scale	0.157874	0.000677	233.268	0	0.156547	0.1592	0.157874	0.909424
NBE	~~	NBD	1	0	NA	NA	1	1	1	1
Walkability	~~	Walkability	0.0874847	0.000539	162.316	0	0.0864283	0.088541	0.0874847	0.968271
crime_saftey	~~	crime_saftey	0.0259583	0.000198	130.867	0	0.0255695	0.0263471	0.0259583	0.517254
npd_scale	~~	npd_scale	0.0129652	0.000123	105.037	0	0.0127233	0.0132071	0.0129652	0.380805
nsd_scale	~~	nsd_scale	0.00521196	0.000117	44.706	0	0.00498346	0.00544046	0.00521196	0.172947
Walkability	~1		0.593602	0.00130233	455.799	0	0.591049	0.596154	0.593602	1.97482
crime_saftey	~1		0.146282	0.000988	148.06	0	0.144346	0.148219	0.146282	0.652987
npd_scale	~1		0.191505	0.000792	241.942	0	0.189954	0.193056	0.191505	1.03787
nsd_scale	~1		0.194433	0.000747	260.312	0	0.192969	0.195897	0.194433	1.12002
NBE	~1		0	0	NA	NA	0	0	0	0

### Sheet: S5
Supplementary Table 2 (S5): CFA model parameter estimates for SCC. lhs = left-hand side (dependent variable); rhs = right-hand side (predictor variable); op = operator, where =~ indicates a factor loading, ~ a regression path, ~~ a (co)variance, and ~1 an intercept/mean. est = unstandardized parameter estimate; se = standard error; z = test statistic; pvalue = significance level; ci.lower/ci.uppe…
lhs	op	rhs	est	se	z	pvalue	ci.lower	ci.upper	std.lv	std.all
SCC	=~	social_support	0.108367	0.00125837	86.1172	0	0.105901	0.110833	0.108367	0.431107
SCC	=~	loneliness	-0.158359	0.000951	-166.58	0	-0.160223	-0.156496	-0.158359	-0.735607
SCC	=~	social_cohesion	0.0830876	0.000849	97.8906	0	0.081424	0.0847512	0.0830876	0.457621
SCC	=~	discrimination	-0.097641	0.000701	-139.257	0	-0.0990152	-0.0962667	-0.097641	-0.623919
SCC	=~	stress	-0.147007	0.000856	-171.691	0	-0.148685	-0.145329	-0.147007	-0.761237
SCC	=~	spirituality	0.0419348	0.00129249	32.445	0	0.0394016	0.0444681	0.0419348	0.157797
SCC	~~	SCC	1	0	NA	NA	1	1	1	1
social_support	~~	loneliness	-0.0149765	0.000211	-70.8936	0	-0.0153906	-0.0145625	-0.0149765	-0.452793
social_support	~~	social_cohesion	0.00519793	0.000153	34.0599	0	0.00489881	0.00549704	0.00519793	0.141959
social_support	~~	social_support	0.0514428	0.000346	148.866	0	0.0507655	0.0521201	0.0514428	0.814146
loneliness	~~	loneliness	0.0212666	0.000212	100.529	0	0.0208519	0.0216812	0.0212666	0.458882
social_cohesion	~~	social_cohesion	0.026062	0.000173	150.473	0	0.0257225	0.0264014	0.026062	0.790583
discrimination	~~	discrimination	0.0149573	0.000115	130.602	0	0.0147329	0.0151818	0.0149573	0.610725
stress	~~	stress	0.0156827	0.000171	91.4565	0	0.0153466	0.0160188	0.0156827	0.420518
spirituality	~~	spirituality	0.0688657	0.000421	163.627	0	0.0680408	0.0696906	0.0688657	0.9751
social_support	~1		0.73963	0.00108425	682.158	0	0.737505	0.741755	0.73963	2.94241
loneliness	~1		0.29585	0.000924	320.045	0	0.294038	0.297662	0.29585	1.37427
social_cohesion	~1		0.715463	0.000781	915.908	0	0.713932	0.716994	0.715463	3.94055
discrimination	~1		0.150405	0.000674	223.242	0	0.149085	0.151726	0.150405	0.96108
stress	~1		0.327914	0.000838	391.482	0	0.326273	0.329556	0.327914	1.69802
spirituality	~1		0.577555	0.00113951	506.847	0	0.575322	0.579789	0.577555	2.17329
SCC	~1		0	0	NA	NA	0	0	0	0

### Sheet: S6
Supplementary Table 2 (S6): CFA model parameter estimates for SDOH. lhs = left-hand side (dependent variable); rhs = right-hand side (predictor variable); op = operator, where =~ indicates a factor loading, ~ a regression path, ~~ a (co)variance, and ~1 an intercept/mean. est = unstandardized parameter estimate; se = standard error; z = test statistic; pvalue = significance level; ci.lower/ci.upp…
lhs	op	rhs	est	se	z	pvalue	ci.lower	ci.upper	std.lv	std.all
SDOH	"=~"	Education	0.0727122	0.0012496	58.1884	0	0.070263	0.0751614	0.0727122	0.283543
SDOH	"=~"	SCC	1.69283	0.0255868	66.1602	0	1.64268	1.74298	0.860995	0.860995
SDOH	"=~"	NBE	-0.627901	0.00686226	-91.5006	0	-0.641351	-0.614451	-0.531764	-0.531764
SDOH	"=~"	ES	2.6187	0.0932695	28.0767	0	2.43589	2.8015	0.934202	0.934202
SDOH	"=~"	HCAU	1.95312	0.0398384	49.0259	0	1.87503	2.0312	0.890113	0.890113
SDOH	~~	SDOH	1	0	NA	NA	1	1	1	1
SCC	"=~"	Social.Support	0.058001	0.00085	68.2532	0	0.0563354	0.0596665	0.114037	0.454029
SCC	"=~"	Loneliness	-0.0752206	0.000972	-77.354	0	-0.0771265	-0.0733147	-0.147894	-0.686824
SCC	"=~"	Social.Cohesion	0.0278055	0.000523	53.1983	0	0.0267811	0.02883	0.0546693	0.302356
SCC	"=~"	Everyday.Discrimination	-0.0495244	0.000583	-84.901	0	-0.0506676	-0.0483811	-0.0973714	-0.631126
SCC	"=~"	Stress	-0.075447	0.000943	-80.0222	0	-0.077295	-0.0735991	-0.148339	-0.768199
SCC	"=~"	Spiritual.Experiences	0.0145693	0.000686	21.2507	0	0.0132256	0.0159131	0.0286452	0.107766
SCC	~~	SCC	1	0	NA	NA	1	1	0.258687	0.258687
Social.Support	~~	Loneliness	-0.0152275	0.000199	-76.4362	0	-0.015618	-0.014837	-0.0152275	-0.434771
Social.Support	~~	Social.Cohesion	0.00258184	0.000133	19.4008	0	0.00232101	0.00284267	0.00258184	0.0774491
NBE	"=~"	Walkability	0.0382063	0.00116979	32.6607	0	0.0359136	0.0404991	0.0451135	0.150446
NBE	"=~"	Crime	0.131766	0.000828	159.077	0	0.130142	0.133389	0.155587	0.695302
NBE	"=~"	Physical.Disorder	0.121993	0.000658	185.508	0	0.120704	0.123282	0.144048	0.781498
NBE	"=~"	Social.Disorder	0.134325	0.000637	210.913	0	0.133077	0.135574	0.15861	0.914374
NBE	~~	NBE	1	0	NA	NA	1	1	0.717227	0.717227
ES	"=~"	Own.Home	0.0766718	0.00261105	29.3643	0	0.0715543	0.0817894	0.214922	0.482538
ES	"=~"	Housing.Quality	0.0601545	0.00201294	29.8839	0	0.0562092	0.0640998	0.168621	0.42909
ES	"=~"	Housing.Instability	-0.0553751	0.00192272	-28.8004	0	-0.0591436	-0.0516067	-0.155224	-0.39527
ES	"=~"	Food.Insecurity	-0.0593911	0.00201693	-29.4462	0	-0.0633442	-0.055438	-0.166481	-0.565375
ES	"=~"	Percent.Poverty.Threshold	0.0317276	0.00106391	29.8217	0	0.0296424	0.0338128	0.0889368	0.472476
ES	~~	ES	1	0	NA	NA	1	1	0.127266	0.127266
Own.Home	~~	Housing.Instability	-0.0278337	0.000673	-41.3681	0	-0.0291524	-0.0265149	-0.0278337	-0.19779
Own.Home	~~	Percent.Poverty.Threshold	0.00953351	0.000294	32.3926	0	0.00895667	0.0101104	0.00953351	0.147304
HCAU	"=~"	Health.Literacy	0.0489388	0.00116574	41.9808	0	0.046654	0.0512236	0.107383	0.258791
HCAU	"=~"	Medical.Discrimination	-0.0343667	0.000604	-56.8782	0	-0.035551	-0.0331825	-0.0754086	-0.492587
HCAU	"=~"	Health.Coverage	0.0402284	0.000972	41.3892	0	0.0383234	0.0421334	0.0882705	0.291308
HCAU	"=~"	Healthcare.Utilization	-0.0103719	0.000399	-25.9937	0	-0.011154	-0.0095898	-0.0227584	-0.160862
HCAU	"=~"	Delayed.Care	-0.120499	0.00234874	-51.3036	0	-0.125102	-0.115895	-0.264403	-0.565264
HCAU	"=~"	Can.t.afford.care	-0.110745	0.00225761	-49.054	0	-0.115169	-0.10632	-0.243	-0.506455
HCAU	"=~"	Worried.Pay	-0.0820968	0.00158637	-51.7515	0	-0.085206	-0.0789876	-0.18014	-0.561087
HCAU	"=~"	Respect	0.0301613	0.000649	46.4942	0	0.0288898	0.0314327	0.0661809	0.365331
HCAU	~~	HCAU	1	0	NA	NA	1	1	0.207699	0.207699
Medical.Discrimination	~~	Respect	-0.0041561	0.000103	-40.3157	0	-0.0043582	-0.0039541	-0.0041561	-0.184996
Healthcare.Utilization	~~	Worried.Pay	-0.00462	0.000187	-24.7072	0	-0.0049865	-0.0042535	-0.00462	-0.124499
Can.t.afford.care	~~	Worried.Pay	0.0173752	0.000629	27.6269	0	0.0161426	0.0186079	0.0173752	0.158031
Everyday.Discrimination	~~	Medical.Discrimination	0.00634373	8.33e-05	76.1154	0	0.00618038	0.00650708	0.00634373	0.397885
Education	~~	Percent.Poverty.Threshold	0.014279	0.000193	73.8983	0	0.0139003	0.0146577	0.014279	0.349995
Social.Cohesion	~~	Social.Disorder	-0.0021349	9.08e-05	-23.5216	0	-0.0023127	-0.001957	-0.0021349	-0.204066
Education	~~	Health.Literacy	0.0159381	0.000411	38.7783	0	0.0151326	0.0167437	0.0159381	0.161702
Walkability	~~	Own.Home	-0.018878	0.000512	-36.8931	0	-0.0198809	-0.0178751	-0.018878	-0.163234
NBE	#ERROR!	Social.Cohesion	-0.0552133	0.000826	-66.882	0	-0.0568313	-0.0535953	-0.0651952	-0.360571
Education	~~	Education	0.0604753	0.000373	162.267	0	0.0597448	0.0612058	0.0604753	0.919603
Social.Support	~~	Social.Support	0.0500807	0.000331	151.215	0	0.0494316	0.0507298	0.0500807	0.793857
Loneliness	~~	Loneliness	0.0244943	0.000195	125.587	0	0.024112	0.0248766	0.0244943	0.528272
Social.Cohesion	~~	Social.Cohesion	0.0221898	0.000151	147.249	0	0.0218945	0.0224852	0.0221898	0.67874
Everyday.Discrimination	~~	Everyday.Discrimination	0.0143218	0.000107	133.539	0	0.0141116	0.014532	0.0143218	0.60168
Stress	~~	Stress	0.015283	0.000151	101.167	0	0.0149869	0.0155791	0.015283	0.409871
Spiritual.Experiences	~~	Spiritual.Experiences	0.0698338	0.000426	163.942	0	0.068999	0.0706687	0.0698338	0.988386
Walkability	~~	Walkability	0.0878836	0.000542	162.026	0	0.0868206	0.0889467	0.0878836	0.977366
Crime	~~	Crime	0.0258654	0.000196	131.863	0	0.025481	0.0262499	0.0258654	0.516555
Physical.Disorder	~~	Physical.Disorder	0.0132251	0.000115	114.6	0	0.0129989	0.0134513	0.0132251	0.38926
Social.Disorder	~~	Social.Disorder	0.00493225	0.000103	47.7455	0	0.00472978	0.00513472	0.00493225	0.16392
Own.Home	~~	Own.Home	0.152189	0.00105316	144.507	0	0.150125	0.154253	0.152189	0.767157
Housing.Quality	~~	Housing.Quality	0.125996	0.000846	148.861	0	0.124337	0.127655	0.125996	0.815882
Housing.Instability	~~	Housing.Instability	0.130122	0.000849	153.181	0	0.128457	0.131787	0.130122	0.843762
Food.Insecurity	~~	Food.Insecurity	0.0589917	0.000444	132.83	0	0.0581212	0.0598621	0.0589917	0.680351
Percent.Poverty.Threshold	~~	Percent.Poverty.Threshold	0.0275229	0.000185	148.752	0	0.0271603	0.0278856	0.0275229	0.776767
Health.Literacy	~~	Health.Literacy	0.160645	0.00100047	160.571	0	0.158685	0.162606	0.160645	0.933027
Medical.Discrimination	~~	Medical.Discrimination	0.0177492	0.000122	145.089	0	0.0175094	0.0179889	0.0177492	0.757358
Health.Coverage	~~	Health.Coverage	0.0840258	0.000527	159.393	0	0.0829926	0.085059	0.0840258	0.915139
Healthcare.Utilization	~~	Healthcare.Utilization	0.0194979	0.000132	147.742	0	0.0192393	0.0197566	0.0194979	0.974123
Delayed.Care	~~	Delayed.Care	0.148882	0.00116746	127.527	0	0.146594	0.15117	0.148882	0.680477
Can.t.afford.care	~~	Can.t.afford.care	0.171165	0.00127846	133.884	0	0.168659	0.17367	0.171165	0.743504
Worried.Pay	~~	Worried.Pay	0.0706258	0.000535	131.932	0	0.0695766	0.071675	0.0706258	0.685182
Respect	~~	Respect	0.0284366	0.000186	152.574	0	0.0280713	0.0288019	0.0284366	0.866534
Education	~1		0.726382	0.00110037	660.128	0	0.724226	0.728539	0.726382	2.83254
Social.Support	~1		0.740011	0.00108637	681.178	0	0.737882	0.74214	0.740011	2.94628
Loneliness	~1		0.29586	0.000927	319.088	0	0.294043	0.297677	0.29586	1.37399
Social.Cohesion	~1		0.715633	0.000779	918.375	0	0.714106	0.71716	0.715633	3.9579
Everyday.Discrimination	~1		0.150428	0.000665	226.109	0	0.149124	0.151732	0.150428	0.975021
Stress	~1		0.327851	0.000839	390.741	0	0.326207	0.329496	0.327851	1.69784
Spiritual.Experiences	~1		0.577157	0.00114284	505.018	0	0.574917	0.579396	0.577157	2.17132
Walkability	~1		0.593791	0.0013024	455.922	0	0.591238	0.596344	0.593791	1.9802
Crime	~1		0.145852	0.000989	147.425	0	0.143913	0.147791	0.145852	0.651794
Physical.Disorder	~1		0.191253	0.000793	241.228	0	0.189699	0.192807	0.191253	1.0376
Social.Disorder	~1		0.194202	0.000748	259.69	0	0.192736	0.195667	0.194202	1.11956
Own.Home	~1		0.731425	0.00191638	381.67	0	0.727669	0.735182	0.731425	1.64218
Housing.Quality	~1		0.810381	0.00171735	471.878	0	0.807015	0.813747	0.810381	2.06217
Housing.Instability	~1		0.190513	0.00168506	113.06	0	0.187211	0.193816	0.190513	0.485133
Food.Insecurity	~1		0.0959274	0.00126541	75.8074	0	0.0934473	0.0984076	0.0959274	0.325772
Percent.Poverty.Threshold	~1		0.265996	0.000808	329.325	0	0.264413	0.267579	0.265996	1.4131
Health.Literacy	~1		0.779267	0.00178123	437.489	0	0.775776	0.782758	0.779267	1.87802
Medical.Discrimination	~1		0.133028	0.000659	201.77	0	0.131736	0.13432	0.133028	0.86897
Health.Coverage	~1		0.897697	0.0013004	690.322	0	0.895149	0.900246	0.897697	2.96256
Healthcare.Utilization	~1		0.309138	0.000669	462.175	0	0.307827	0.310449	0.309138	2.18507
Delayed.Care	~1		0.319893	0.00210579	151.911	0	0.315765	0.32402	0.319893	0.683895
Can.t.afford.care	~1		0.357354	0.00213134	167.666	0	0.353176	0.361531	0.357354	0.744789
Worried.Pay	~1		0.246583	0.00138778	177.682	0	0.243863	0.249303	0.246583	0.768041
Respect	~1		0.787141	0.000788	999.249	0	0.785597	0.788685	0.787141	4.34516
SDOH	~1		0	0	NA	NA	0	0	0	0
SCC	~1		0	0	NA	NA	0	0	0	0
NBE	~1		0	0	NA	NA	0	0	0	0
ES	~1		0	0	NA	NA	0	0	0	0
HCAU	~1		0	0	NA	NA	0	0	0	0
