## Supplementary Table 3 for "Quantifying Social Determinants of Health for Disease Prediction: A Multi-Level Approach Using Healthy People 2030 and All of Us Data"

### Sheet: S1
Supplementary Table 3 (S1): Disease SDOH association effect sizes from SEM
Disease	term	estimate	std.error	p.value	Domain	CI_lower	CI_upper
Asthma	SDOH	0.280023	0.0572178	9.88e-07	SDOH	0.167876	0.39217
Asthma	SCC	0.889928	0.0759498	0	SDOH	0.741067	1.03879
Asthma	NBE	0.336624	0.0611969	3.78e-08	SDOH	0.216678	0.45657
Asthma	ES	0.432242	0.0551302	4.44e-15	SDOH	0.324187	0.540297
Asthma	HCAU	0.790974	0.0707185	0	SDOH	0.652366	0.929582
Asthma	Education	0.111739	0.0380935	0.00335403	Education	0.0370755	0.186402
Asthma	Social.Support	-0.170276	0.0391177	1.34e-05	SCC	-0.246946	-0.0936048
Asthma	Loneliness	0.304723	0.0462388	4.39e-11	SCC	0.214095	0.395351
Asthma	Social.Cohesion	-0.272829	0.0538872	4.13e-07	SCC	-0.378448	-0.16721
Asthma	Everyday.Discrimination	0.650543	0.0622586	0	SCC	0.528516	0.77257
Asthma	Stress	0.640167	0.0549507	0	SCC	0.532464	0.747871
Asthma	Spiritual.Experiences	0.0227368	0.0371959	0.541021	SCC	-0.0501673	0.0956408
Asthma	Crime	0.183804	0.0431337	2.03e-05	NBE	0.0992621	0.268346
Asthma	Physical.Disorder	0.215489	0.0526996	4.33e-05	NBE	0.112198	0.318781
Asthma	Social.Disorder	0.325333	0.0560656	6.53e-09	NBE	0.215444	0.435221
Asthma	Walkability	-0.153418	0.0334477	4.5e-06	NBE	-0.218975	-0.0878605
Asthma	Own.Home	-0.0636596	0.0228905	0.00541835	ES	-0.108525	-0.0187942
Asthma	Housing.Quality	-0.16054	0.0244176	4.87e-11	ES	-0.208399	-0.112682
Asthma	Housing.Instability	0.0629172	0.0247463	0.0110064	ES	0.0144145	0.11142
Asthma	Food.Insecurity	0.228426	0.0310097	1.75e-13	ES	0.167647	0.289205
Asthma	Percent.Poverty.Threshold	-0.140384	0.0530205	0.00810347	ES	-0.244304	-0.0364637
Asthma	Health.Literacy	0.0543166	0.0236051	0.0213886	HCAU	0.00805061	0.100583
Asthma	Medical.Discrimination	0.588559	0.0628033	0	HCAU	0.465464	0.711653
Asthma	Health.Coverage	-0.0344632	0.0309722	0.265832	HCAU	-0.0951688	0.0262424
Asthma	Healthcare.Utilization	1.02524	0.0751925	0	HCAU	0.877864	1.17262
Asthma	Delayed.Care	0.161587	0.0221681	3.12e-13	HCAU	0.118138	0.205037
Asthma	Can.t.afford.care	0.23752	0.0207294	0	HCAU	0.19689	0.278149
Asthma	Worried.Pay	0.173993	0.0305668	1.25e-08	HCAU	0.114082	0.233904
Asthma	Respect	-0.120834	0.0531778	0.0230702	HCAU	-0.225063	-0.0166059
Asthma	Education	0.111739	0.0380935	0.00335403	Education	0.0370755	0.186402
Afib	SDOH	0.259375	0.0740034	0.000457	SDOH	0.114328	0.404421
Afib	SCC	0.358447	0.10038	0.000356	SDOH	0.161702	0.555192
Afib	NBE	0.110628	0.0828843	0.181966	SDOH	-0.0518254	0.273081
Afib	ES	0.309321	0.0786463	8.39e-05	SDOH	0.155174	0.463468
Afib	HCAU	0.669048	0.0979365	8.41e-12	SDOH	0.477093	0.861004
Afib	Education	0.178793	0.0487689	0.000246	Education	0.0832061	0.27438
Afib	Social.Support	-0.0734941	0.0482129	0.127417	SCC	-0.167991	0.0210031
Afib	Loneliness	0.0801808	0.0594896	0.177718	SCC	-0.0364187	0.19678
Afib	Social.Cohesion	-0.119241	0.0705172	0.0908471	SCC	-0.257454	0.0189729
Afib	Everyday.Discrimination	0.286891	0.0871778	0.000999	SCC	0.116022	0.457759
Afib	Stress	0.270989	0.0719647	0.000166	SCC	0.129939	0.41204
Afib	Spiritual.Experiences	0.176378	0.0487756	0.000299	SCC	0.0807782	0.271979
Afib	Crime	-0.0092648	0.0591241	0.875481	NBE	-0.125148	0.106619
Afib	Physical.Disorder	0.0665845	0.0701218	0.342338	NBE	-0.0708542	0.204023
Afib	Social.Disorder	0.13162	0.0745415	0.0774427	NBE	-0.0144819	0.277721
Afib	Walkability	-0.132631	0.0419427	0.00156593	NBE	-0.214838	-0.0504227
Afib	Own.Home	-0.0538987	0.0308736	0.0808483	ES	-0.114411	0.00661358
Afib	Housing.Quality	-0.0970424	0.0335924	0.00386694	ES	-0.162883	-0.0312012
Afib	Housing.Instability	0.0586192	0.0349997	0.0939632	ES	-0.0099801	0.127219
Afib	Food.Insecurity	0.0957392	0.0463809	0.0389991	ES	0.00483271	0.186646
Afib	Percent.Poverty.Threshold	-0.211522	0.0664012	0.00144501	ES	-0.341668	-0.0813752
Afib	Health.Literacy	-0.0601712	0.0299433	0.0444834	HCAU	-0.11886	-0.0014824
Afib	Medical.Discrimination	0.334268	0.083241	5.93e-05	HCAU	0.171116	0.497421
Afib	Health.Coverage	-0.107614	0.044773	0.016237	HCAU	-0.195369	-0.0198588
Afib	Healthcare.Utilization	0.844568	0.100644	0	HCAU	0.647306	1.04183
Afib	Delayed.Care	0.123647	0.0316676	9.44e-05	HCAU	0.0615788	0.185716
Afib	Can.t.afford.care	0.184904	0.0277218	2.56e-11	HCAU	0.130569	0.239239
Afib	Worried.Pay	0.101141	0.0434457	0.0199126	HCAU	0.0159876	0.186295
Afib	Respect	-0.286022	0.0707525	5.29e-05	HCAU	-0.424697	-0.147347
Afib	Education	0.178793	0.0487689	0.000246	Education	0.0832061	0.27438
BreastC	SDOH	-0.272345	0.0608904	7.72e-06	SDOH	-0.391691	-0.153
BreastC	SCC	-0.26995	0.0862548	0.00174999	SDOH	-0.439009	-0.10089
BreastC	NBE	-0.266621	0.0687391	0.000105	SDOH	-0.40135	-0.131892
BreastC	ES	-0.41921	0.0647795	9.71e-11	SDOH	-0.546178	-0.292243
BreastC	HCAU	-0.267223	0.0772844	0.000545	SDOH	-0.418701	-0.115746
BreastC	Education	-0.224068	0.0404749	3.09e-08	Education	-0.303399	-0.144737
BreastC	Social.Support	0.183418	0.0436048	2.6e-05	SCC	0.0979524	0.268883
BreastC	Loneliness	-0.169972	0.0505262	0.000768	SCC	-0.269003	-0.0709408
BreastC	Social.Cohesion	0.24281	0.0584922	3.31e-05	SCC	0.128165	0.357455
BreastC	Everyday.Discrimination	-0.278849	0.079422	0.000446	SCC	-0.434516	-0.123182
BreastC	Stress	-0.0617614	0.0597545	0.301329	SCC	-0.17888	0.0553573
BreastC	Spiritual.Experiences	-0.0229232	0.0411513	0.577495	SCC	-0.10358	0.0577333
BreastC	Crime	-0.152796	0.048121	0.00149714	NBE	-0.247113	-0.0584784
BreastC	Physical.Disorder	-0.152735	0.0585766	0.00912216	NBE	-0.267545	-0.0379249
BreastC	Social.Disorder	-0.247032	0.0626064	7.95e-05	NBE	-0.369741	-0.124324
BreastC	Walkability	0.0341357	0.0353044	0.333596	NBE	-0.0350609	0.103332
BreastC	Own.Home	0.151248	0.0266522	1.39e-08	ES	0.0990094	0.203486
BreastC	Housing.Quality	0.0301193	0.0277284	0.277379	ES	-0.0242283	0.0844669
BreastC	Housing.Instability	-0.0374825	0.0292885	0.200627	ES	-0.094888	0.019923
BreastC	Food.Insecurity	-0.143876	0.03952	0.000272	ES	-0.221335	-0.066417
BreastC	Percent.Poverty.Threshold	0.388227	0.0532966	3.24e-13	ES	0.283765	0.492688
BreastC	Health.Literacy	0.0296764	0.0265053	0.262867	HCAU	-0.022274	0.0816268
BreastC	Medical.Discrimination	-0.20346	0.0714279	0.00439302	HCAU	-0.343459	-0.0634614
BreastC	Health.Coverage	0.0724581	0.0367742	0.048798	HCAU	0.000381	0.144535
BreastC	Healthcare.Utilization	0.59074	0.0830039	1.1e-12	HCAU	0.428052	0.753428
BreastC	Delayed.Care	-0.103304	0.0248106	3.13e-05	HCAU	-0.151932	-0.0546748
BreastC	Can.t.afford.care	-0.0791631	0.0225372	0.000444	HCAU	-0.123336	-0.0349902
BreastC	Worried.Pay	-0.0533981	0.0342361	0.118831	HCAU	-0.120501	0.0137047
BreastC	Respect	0.0393458	0.0600526	0.512346	HCAU	-0.0783572	0.157049
BreastC	Education	-0.224068	0.0404749	3.09e-08	Education	-0.303399	-0.144737
CKD	SDOH	0.761629	0.0747429	0	SDOH	0.615133	0.908125
CKD	SCC	0.876594	0.100026	0	SDOH	0.680544	1.07264
CKD	NBE	0.62264	0.0789483	3.11e-15	SDOH	0.467901	0.777379
CKD	ES	1.26679	0.0785999	0	SDOH	1.11273	1.42084
CKD	HCAU	0.877299	0.097758	0	SDOH	0.685693	1.0689
CKD	Education	0.609366	0.0489667	0	Education	0.513391	0.705341
CKD	Social.Support	-0.264188	0.0496961	1.06e-07	SCC	-0.361593	-0.166784
CKD	Loneliness	0.507315	0.0599228	0	SCC	0.389866	0.624764
CKD	Social.Cohesion	-0.565195	0.0716486	3.11e-15	SCC	-0.705627	-0.424764
CKD	Everyday.Discrimination	0.537203	0.0851821	2.85e-10	SCC	0.370246	0.70416
CKD	Stress	0.442584	0.0716727	6.61e-10	SCC	0.302105	0.583062
CKD	Spiritual.Experiences	0.340986	0.0498922	8.23e-12	SCC	0.243198	0.438775
CKD	Crime	0.49534	0.0543435	0	NBE	0.388826	0.601853
CKD	Physical.Disorder	0.42061	0.0678882	5.81e-10	NBE	0.28755	0.553671
CKD	Social.Disorder	0.52895	0.0722694	2.5e-13	NBE	0.387301	0.670598
CKD	Walkability	-0.253013	0.0437518	7.34e-09	NBE	-0.338766	-0.16726
CKD	Own.Home	-0.363324	0.0302682	0	ES	-0.422649	-0.303998
CKD	Housing.Quality	-0.161671	0.0332607	1.17e-06	ES	-0.226862	-0.0964804
CKD	Housing.Instability	0.128173	0.0342527	0.000183	ES	0.0610378	0.195308
CKD	Food.Insecurity	0.488654	0.0452905	0	ES	0.399885	0.577424
CKD	Percent.Poverty.Threshold	-1.15412	0.0685045	0	ES	-1.28839	-1.01985
CKD	Health.Literacy	-0.208241	0.029993	3.84e-12	HCAU	-0.267028	-0.149455
CKD	Medical.Discrimination	0.390391	0.0848276	4.18e-06	HCAU	0.224129	0.556653
CKD	Health.Coverage	-0.0452054	0.042313	0.28536	HCAU	-0.128139	0.0377281
CKD	Healthcare.Utilization	0.19665	0.101632	0.0529994	HCAU	-0.0025483	0.395848
CKD	Delayed.Care	0.152736	0.0308611	7.45e-07	HCAU	0.0922487	0.213224
CKD	Can.t.afford.care	0.253463	0.0280586	0	HCAU	0.198468	0.308458
CKD	Worried.Pay	0.265524	0.0423636	3.66e-10	HCAU	0.182492	0.348557
CKD	Respect	-0.000345	0.0717331	0.996165	HCAU	-0.140942	0.140252
CKD	Education	0.609366	0.0489667	0	Education	0.513391	0.705341
CHD	SDOH	0.565456	0.0469429	0	SDOH	0.473448	0.657464
CHD	SCC	0.514555	0.0637754	6.66e-16	SDOH	0.389555	0.639555
CHD	NBE	0.243589	0.0516961	2.45e-06	SDOH	0.142265	0.344913
CHD	ES	0.647648	0.0489306	0	SDOH	0.551744	0.743551
CHD	HCAU	0.707691	0.0625475	0	SDOH	0.585098	0.830284
CHD	Education	0.375383	0.0306747	0	Education	0.315261	0.435506
CHD	Social.Support	-0.171661	0.0304784	1.78e-08	SCC	-0.231399	-0.111923
CHD	Loneliness	0.182098	0.0373993	1.12e-06	SCC	0.108796	0.255401
CHD	Social.Cohesion	-0.285993	0.0440646	8.57e-11	SCC	-0.372359	-0.199626
CHD	Everyday.Discrimination	0.229904	0.0558044	3.79e-05	SCC	0.120527	0.33928
CHD	Stress	0.407808	0.0462148	0	SCC	0.317227	0.498389
CHD	Spiritual.Experiences	0.133695	0.0310814	1.7e-05	SCC	0.0727753	0.194614
CHD	Crime	0.203601	0.0369651	3.63e-08	NBE	0.131149	0.276052
CHD	Physical.Disorder	0.160493	0.0440356	0.000268	NBE	0.0741833	0.246803
CHD	Social.Disorder	0.207377	0.0468162	9.44e-06	NBE	0.115618	0.299137
CHD	Walkability	-0.191415	0.0265982	6.18e-13	NBE	-0.243548	-0.139283
CHD	Own.Home	-0.169716	0.0196409	0	ES	-0.208212	-0.13122
CHD	Housing.Quality	-0.0828574	0.0215165	0.000118	ES	-0.12503	-0.040685
CHD	Housing.Instability	0.129706	0.0221022	4.4e-09	ES	0.086386	0.173027
CHD	Food.Insecurity	0.288678	0.0287728	0	ES	0.232283	0.345072
CHD	Percent.Poverty.Threshold	-0.406862	0.0411641	0	ES	-0.487544	-0.326181
CHD	Health.Literacy	-0.0864472	0.0184354	2.74e-06	HCAU	-0.12258	-0.0503139
CHD	Medical.Discrimination	0.288698	0.0541335	9.66e-08	HCAU	0.182596	0.394799
CHD	Health.Coverage	-0.0440337	0.0285307	0.122738	HCAU	-0.0999538	0.0118864
CHD	Healthcare.Utilization	0.662418	0.0644694	0	HCAU	0.536058	0.788778
CHD	Delayed.Care	0.14297	0.0202441	1.64e-12	HCAU	0.103292	0.182649
CHD	Can.t.afford.care	0.164948	0.0177415	0	HCAU	0.130174	0.199721
CHD	Worried.Pay	0.163753	0.0273132	2.03e-09	HCAU	0.110219	0.217287
CHD	Respect	-0.144896	0.044705	0.00119042	HCAU	-0.232518	-0.0572745
CHD	Education	0.375383	0.0306747	0	Education	0.315261	0.435506
HyperC	SDOH	0.74096	0.0700855	0	SDOH	0.603592	0.878327
HyperC	SCC	0.767798	0.0929875	2.22e-16	SDOH	0.585542	0.950053
HyperC	NBE	0.360857	0.0754527	1.73e-06	SDOH	0.21297	0.508744
HyperC	ES	0.772035	0.07266	0	SDOH	0.629621	0.914448
HyperC	HCAU	0.788328	0.0863282	0	SDOH	0.619124	0.957531
HyperC	Education	0.552107	0.0461213	0	Education	0.461709	0.642504
HyperC	Social.Support	-0.302966	0.0461841	5.38e-11	SCC	-0.393487	-0.212445
HyperC	Loneliness	0.28886	0.0562421	2.81e-07	SCC	0.178625	0.399094
HyperC	Social.Cohesion	-0.393468	0.0649913	1.41e-09	SCC	-0.520851	-0.266085
HyperC	Everyday.Discrimination	0.4637	0.0809399	1.01e-08	SCC	0.305058	0.622342
HyperC	Stress	0.496025	0.066442	8.3e-14	SCC	0.365799	0.626252
HyperC	Spiritual.Experiences	0.146564	0.0440649	0.000881	SCC	0.0601964	0.232931
HyperC	Crime	0.310803	0.0539532	8.38e-09	NBE	0.205054	0.416551
HyperC	Physical.Disorder	0.241981	0.063525	0.000139	NBE	0.117472	0.36649
HyperC	Social.Disorder	0.305746	0.0688414	8.94e-06	NBE	0.170817	0.440675
HyperC	Walkability	-0.221007	0.0385882	1.02e-08	NBE	-0.29664	-0.145375
HyperC	Own.Home	-0.166393	0.0288597	8.14e-09	ES	-0.222958	-0.109828
HyperC	Housing.Quality	-0.0905301	0.0302965	0.00280686	ES	-0.149911	-0.0311489
HyperC	Housing.Instability	0.109341	0.0312788	0.000473	ES	0.0480348	0.170648
HyperC	Food.Insecurity	0.335774	0.0446037	5.15e-14	ES	0.24835	0.423197
HyperC	Percent.Poverty.Threshold	-0.608146	0.0621424	0	ES	-0.729945	-0.486347
HyperC	Health.Literacy	-0.147011	0.0290868	4.32e-07	HCAU	-0.204022	-0.0900015
HyperC	Medical.Discrimination	0.384146	0.0753098	3.38e-07	HCAU	0.236539	0.531753
HyperC	Health.Coverage	-0.0362742	0.037396	0.332046	HCAU	-0.10957	0.037022
HyperC	Healthcare.Utilization	0.656558	0.0964142	9.78e-12	HCAU	0.467586	0.845529
HyperC	Delayed.Care	0.110402	0.0273102	5.29e-05	HCAU	0.0568742	0.16393
HyperC	Can.t.afford.care	0.199396	0.0257735	1.02e-14	HCAU	0.14888	0.249912
HyperC	Worried.Pay	0.248685	0.0386003	1.17e-10	HCAU	0.173028	0.324341
HyperC	Respect	-0.172028	0.0660102	0.00915829	HCAU	-0.301408	-0.0426484
HyperC	Education	0.552107	0.0461213	0	Education	0.461709	0.642504
ProstateC	SDOH	-0.706113	0.111145	2.11e-10	SDOH	-0.923957	-0.488268
ProstateC	SCC	-0.865215	0.154389	2.09e-08	SDOH	-1.16782	-0.562613
ProstateC	NBE	-0.689718	0.12387	2.58e-08	SDOH	-0.932503	-0.446933
ProstateC	ES	-1.45781	0.133514	0	SDOH	-1.7195	-1.19613
ProstateC	HCAU	-0.35501	0.163049	0.0294569	SDOH	-0.674586	-0.0354335
ProstateC	Education	-0.766252	0.0707384	0	Education	-0.904899	-0.627604
ProstateC	Social.Support	0.320251	0.0677701	2.29e-06	SCC	0.187421	0.45308
ProstateC	Loneliness	-0.568522	0.0878558	9.73e-11	SCC	-0.740719	-0.396325
ProstateC	Social.Cohesion	0.310386	0.10649	0.00356033	SCC	0.101666	0.519107
ProstateC	Everyday.Discrimination	-0.718338	0.135924	1.26e-07	SCC	-0.984748	-0.451927
ProstateC	Stress	-0.354166	0.112856	0.00169982	SCC	-0.575363	-0.132968
ProstateC	Spiritual.Experiences	-0.0754621	0.0688156	0.272823	SCC	-0.210341	0.0594164
ProstateC	Crime	-0.362058	0.0952367	0.000144	NBE	-0.548722	-0.175394
ProstateC	Physical.Disorder	-0.462551	0.0993528	3.23e-06	NBE	-0.657282	-0.26782
ProstateC	Social.Disorder	-0.576315	0.109109	1.28e-07	NBE	-0.790168	-0.362462
ProstateC	Walkability	-0.12959	0.0598195	0.0302847	NBE	-0.246836	-0.0123435
ProstateC	Own.Home	0.215873	0.0480827	7.13e-06	ES	0.121631	0.310115
ProstateC	Housing.Quality	0.026072	0.0539476	0.628894	ES	-0.0796652	0.131809
ProstateC	Housing.Instability	-0.203725	0.057085	0.000359	ES	-0.315612	-0.0918387
ProstateC	Food.Insecurity	-0.275537	0.092236	0.00281451	ES	-0.456319	-0.0947543
ProstateC	Percent.Poverty.Threshold	1.59801	0.10329	0	ES	1.39556	1.80045
ProstateC	Health.Literacy	0.180836	0.0402653	7.09e-06	HCAU	0.101916	0.259756
ProstateC	Medical.Discrimination	-0.32473	0.115266	0.0048441	HCAU	-0.550651	-0.0988085
ProstateC	Health.Coverage	0.104508	0.0705792	0.138681	HCAU	-0.0338272	0.242843
ProstateC	Healthcare.Utilization	0.7198	0.153864	2.89e-06	HCAU	0.418227	1.02137
ProstateC	Delayed.Care	-0.139552	0.0535518	0.00916275	HCAU	-0.244513	-0.0345903
ProstateC	Can.t.afford.care	0.0673265	0.0448458	0.133281	HCAU	-0.0205713	0.155224
ProstateC	Worried.Pay	-0.055921	0.0783111	0.475173	HCAU	-0.209411	0.0975688
ProstateC	Respect	-0.0266518	0.109877	0.808346	HCAU	-0.242011	0.188707
ProstateC	Education	-0.766252	0.0707384	0	Education	-0.904899	-0.627604
t2d	SDOH	1.4293	0.0477677	0	SDOH	1.33568	1.52293
t2d	SCC	1.21786	0.0638807	0	SDOH	1.09266	1.34307
t2d	NBE	1.02894	0.052536	0	SDOH	0.925974	1.13192
t2d	ES	1.97358	0.0491553	0	SDOH	1.87724	2.06993
t2d	HCAU	1.46665	0.0619943	0	SDOH	1.34514	1.58816
t2d	Education	1.12395	0.0319538	0	Education	1.06132	1.18658
t2d	Social.Support	-0.502987	0.0315527	0	SCC	-0.56483	-0.441143
t2d	Loneliness	0.489178	0.0375317	0	SCC	0.415616	0.562741
t2d	Social.Cohesion	-0.881619	0.0458534	0	SCC	-0.971491	-0.791746
t2d	Everyday.Discrimination	0.859928	0.0539841	0	SCC	0.754119	0.965736
t2d	Stress	0.738759	0.0466828	0	SCC	0.64726	0.830257
t2d	Spiritual.Experiences	0.654611	0.0322518	0	SCC	0.591397	0.717825
t2d	Crime	0.774557	0.0370503	0	NBE	0.701938	0.847175
t2d	Physical.Disorder	0.626957	0.0449528	0	NBE	0.538849	0.715064
t2d	Social.Disorder	0.907016	0.0477698	0	NBE	0.813387	1.00065
t2d	Walkability	-0.203035	0.0276302	2.01e-13	NBE	-0.25719	-0.14888
t2d	Own.Home	-0.526911	0.0194696	0	ES	-0.565072	-0.488751
t2d	Housing.Quality	-0.248167	0.0212328	0	ES	-0.289783	-0.20655
t2d	Housing.Instability	0.256742	0.0214659	0	ES	0.214668	0.298815
t2d	Food.Insecurity	0.746917	0.0276896	0	ES	0.692646	0.801189
t2d	Percent.Poverty.Threshold	-1.95937	0.0458665	0	ES	-2.04927	-1.86947
t2d	Health.Literacy	-0.344799	0.0192633	0	HCAU	-0.382555	-0.307042
t2d	Medical.Discrimination	0.639933	0.0518963	0	HCAU	0.538216	0.74165
t2d	Health.Coverage	-0.17411	0.0273182	1.85e-10	HCAU	-0.227654	-0.120567
t2d	Healthcare.Utilization	0.658341	0.0646248	0	HCAU	0.531676	0.785005
t2d	Delayed.Care	0.304216	0.0195486	0	HCAU	0.265901	0.342531
t2d	Can.t.afford.care	0.323571	0.0178181	0	HCAU	0.288647	0.358495
t2d	Worried.Pay	0.427344	0.0266346	0	HCAU	0.37514	0.479548
t2d	Respect	-0.0543126	0.0449385	0.226817	HCAU	-0.142392	0.0337668
t2d	Education	1.12395	0.0319538	0	Education	1.06132	1.18658
t1d	SDOH	0.853921	0.102162	0	SDOH	0.653683	1.05416
t1d	SCC	0.612378	0.126289	1.24e-06	SDOH	0.36485	0.859905
t1d	NBE	0.601632	0.0996787	1.58e-09	SDOH	0.406262	0.797002
t1d	ES	1.00776	0.0991884	0	SDOH	0.813348	1.20217
t1d	HCAU	0.987186	0.125885	4.44e-15	SDOH	0.740453	1.23392
t1d	Education	0.678294	0.0674965	0	Education	0.546001	0.810587
t1d	Social.Support	-0.309575	0.0652138	2.06e-06	SCC	-0.437394	-0.181756
t1d	Loneliness	0.257771	0.0788798	0.00108349	SCC	0.103167	0.412376
t1d	Social.Cohesion	-0.493147	0.0919156	8.09e-08	SCC	-0.673302	-0.312993
t1d	Everyday.Discrimination	0.431394	0.106819	5.38e-05	SCC	0.222028	0.64076
t1d	Stress	0.358421	0.0938299	0.000134	SCC	0.174514	0.542327
t1d	Spiritual.Experiences	0.465471	0.0653122	1.03e-12	SCC	0.337459	0.593482
t1d	Crime	0.489486	0.0716355	8.31e-12	NBE	0.349081	0.629892
t1d	Physical.Disorder	0.411089	0.0883151	3.24e-06	NBE	0.237992	0.584187
t1d	Social.Disorder	0.51538	0.0917155	1.92e-08	NBE	0.335618	0.695143
t1d	Walkability	-0.202017	0.0592128	0.000646	NBE	-0.318074	-0.0859595
t1d	Own.Home	-0.230884	0.0400271	8.01e-09	ES	-0.309337	-0.152431
t1d	Housing.Quality	-0.0540938	0.0443211	0.222276	ES	-0.140963	0.0327755
t1d	Housing.Instability	0.109862	0.0436193	0.0117805	ES	0.024368	0.195356
t1d	Food.Insecurity	0.45744	0.0534281	0	ES	0.352721	0.562159
t1d	Percent.Poverty.Threshold	-1.15823	0.0949668	0	ES	-1.34436	-0.972093
t1d	Health.Literacy	-0.177993	0.0406654	1.2e-05	HCAU	-0.257697	-0.0982885
t1d	Medical.Discrimination	0.385147	0.106084	0.000283	HCAU	0.177223	0.593071
t1d	Health.Coverage	-0.156232	0.0536766	0.00360725	HCAU	-0.261438	-0.0510255
t1d	Healthcare.Utilization	1.04752	0.135252	9.55e-15	HCAU	0.782424	1.31261
t1d	Delayed.Care	0.168402	0.0397052	2.22e-05	HCAU	0.0905793	0.246224
t1d	Can.t.afford.care	0.27741	0.0371305	7.95e-14	HCAU	0.204635	0.350186
t1d	Worried.Pay	0.297072	0.0543446	4.59e-08	HCAU	0.190557	0.403587
t1d	Respect	0.136881	0.0927825	0.140136	HCAU	-0.044973	0.318735
t1d	Education	0.678294	0.0674965	0	Education	0.546001	0.810587

### Sheet: S2
Supplementary Table 3 (S2): Median of SDOH association effect sizes across diseases
term	Domain	median_abs_estimate	iqr_lower	iqr_upper
ES	Individual-level	0.772034	0.432242	1.26679
Education	Individual-level	0.552106	0.224068	0.678294
HCAU	Individual-level	0.788328	0.669048	0.877299
NBE	Individual-level	0.360857	0.266621	0.62264
SCC	Individual-level	0.767798	0.514555	0.876594
SDOH	Individual-level	0.706113	0.280023	0.761629
assisted_income	Area-level	0.264453	0.222939	0.796377
deprivation_index	Area-level	0.391195	0.344091	0.82213
high_school_education	Area-level	0.514149	0.0978514	0.689031
median_income	Area-level	0.345917	0.218408	0.710071
no_health_insurance	Area-level	0.717042	0.300327	0.781852
poverty	Area-level	0.208538	0.179947	0.624432
vacant_housing	Area-level	1.0042	0.590991	1.09386

### Sheet: S3
Supplementary Table 3 (S3): Disease SDOH association effect sizes in stratified analysis with heterogeneity statistics. Q = Cochran’s Q statistic for heterogeneity; Q_p = p-value associated with Q; I² = proportion of total variation across studies attributable to heterogeneity
Disease	term	estimate.NHB	estimate.NHW	estimate.HS	std.error.NHB	std.error.NHW	std.error.HS	p.value.NHB	p.value.NHW	p.value.HS	Q	Q_p	I2
Asthma	education	-0.0722919	0.0474145	-0.0863294	0.0528076	0.0302212	0.0548844	0.171009	0.116667	0.115735	6.80571	0.0332782	70.6129
Asthma	per_poverty_threshold	-0.0069141	0.000965	-0.151731	0.130872	0.0433414	0.124588	0.957867	0.982235	0.223275	1.3439	0.510712	0
Asthma	assisted_income	0.128595	0.00557985	0.282519	0.0831905	0.0736278	0.0904871	0.122157	0.93959	0.00179502	5.65149	0.0592646	64.6111
Asthma	high_school_education	-0.186727	-0.603857	-0.098002	0.10751	0.0706352	0.104177	0.0824169	0	0.346846	20.5907	3.38e-05	90.2869
Asthma	median_income	-0.0690325	-0.226708	0.00653547	0.132197	0.0565688	0.122435	0.601534	6.13e-05	0.95743	3.66717	0.159839	45.462
Asthma	no_health_insurance	-0.426234	-0.929472	-0.348407	0.112422	0.0670855	0.105707	0.00015	0	0.000981	28.6818	5.91e-07	93.0269
Asthma	poverty	0.0208989	-0.556299	0.0780719	0.112044	0.0781478	0.145576	0.852034	1.09e-12	0.591754	25.6967	2.63e-06	92.2169
Asthma	vacant_housing	0.213978	0.338285	0.00368634	0.137631	0.0832109	0.238807	0.120012	4.8e-05	0.987684	2.05949	0.357098	2.88847
Asthma	deprivation_index	-0.0698724	-0.507412	0.0128783	0.107129	0.0708498	0.117994	0.514256	7.96e-13	0.913088	20.2119	4.08e-05	90.1048
Afib	education	-0.0518995	0.143021	-0.123302	0.083876	0.0377683	0.100058	0.536071	0.000153	0.217838	9.35772	0.00928959	78.6273
Afib	per_poverty_threshold	0.159923	0.230819	-0.740875	0.201978	0.0531719	0.240165	0.428489	1.42e-05	0.00203652	15.6197	0.000406	87.1956
Afib	assisted_income	-0.130152	0.44433	-0.488534	0.114192	0.0875467	0.15321	0.254382	3.87e-07	0.00142938	34.2681	3.62e-08	94.1637
Afib	high_school_education	0.0896635	0.644615	-0.45384	0.15395	0.0867196	0.18571	0.560285	1.06e-13	0.0145329	33.0203	6.76e-08	93.9431
Afib	median_income	0.0915496	0.267409	0.35338	0.190514	0.0659062	0.208738	0.630843	4.96e-05	0.0904683	0.992319	0.608864	0
Afib	no_health_insurance	0.355998	0.87088	0.754024	0.175759	0.0860886	0.220761	0.0428173	0	0.000637	6.92672	0.0313244	71.1263
Afib	poverty	-0.34888	0.0217449	-0.663173	0.158536	0.0940981	0.250242	0.0277617	0.817247	0.00804616	9.04625	0.010855	77.8914
Afib	vacant_housing	-0.282328	1.20755	0.522955	0.199544	0.0969007	0.42832	0.157106	0	0.222107	45.9487	1.05e-10	95.6473
Afib	deprivation_index	-0.0645401	0.603729	-0.177746	0.154115	0.0853345	0.209352	0.675378	1.5e-12	0.395865	22.2891	1.45e-05	91.027
BreastC	education	-0.308152	-0.285676	-0.310455	0.0692287	0.034185	0.073051	8.54e-06	0	2.14e-05	0.150886	0.927333	0
BreastC	per_poverty_threshold	-0.691699	-0.507841	-0.650456	0.15448	0.0453485	0.164736	7.55e-06	0	7.86e-05	1.86873	0.392835	0
BreastC	assisted_income	0.0107029	-0.225525	0.398923	0.106408	0.0773026	0.119541	0.919881	0.0035293	0.000847	19.4158	6.08e-05	89.6991
BreastC	high_school_education	0.128037	0.140282	0.266059	0.142857	0.0749192	0.14163	0.370116	0.0611455	0.0603064	0.679942	0.711791	0
BreastC	median_income	-0.0875185	-0.328025	0.151498	0.170962	0.0594862	0.169784	0.608709	3.5e-08	0.372235	8.19705	0.0165972	75.601
BreastC	no_health_insurance	0.115301	0.195292	0.580747	0.14791	0.0725632	0.145749	0.435664	0.00711665	6.76e-05	6.54407	0.0379292	69.438
BreastC	poverty	-0.101986	-0.20941	0.313148	0.139767	0.086126	0.199297	0.465584	0.0150391	0.11612	5.81768	0.0545388	65.6221
BreastC	vacant_housing	-0.0326677	0.43723	1.27739	0.176679	0.0823027	0.319365	0.853309	1.08e-07	6.34e-05	13.749	0.0010338	85.4535
BreastC	deprivation_index	0.00978266	-0.107663	0.492852	0.136302	0.0749132	0.157757	0.942783	0.15067	0.00178344	11.8258	0.00270427	83.0879
CKD	education	0.140285	0.591817	0.355092	0.0712911	0.0410619	0.0815062	0.0490938	0	1.32e-05	32.0738	1.08e-07	93.7644
CKD	per_poverty_threshold	0.628938	1.06351	1.48489	0.164088	0.0577235	0.214684	0.000127	0	4.63e-12	10.7302	0.00467708	81.361
CKD	assisted_income	-0.0694051	0.421009	0.377983	0.108813	0.0976026	0.131273	0.52358	1.61e-05	0.00398468	12.6263	0.0018123	84.1601
CKD	high_school_education	-0.0809926	0.494492	0.502311	0.141495	0.09153	0.159208	0.567046	6.57e-08	0.00160469	12.6711	0.00177217	84.216
CKD	median_income	0.262542	0.855948	0.68661	0.182881	0.0745004	0.18045	0.15112	0	0.000142	9.22297	0.00993705	78.315
CKD	no_health_insurance	0.39503	0.906304	0.370388	0.155831	0.087862	0.189165	0.0112452	0	0.050228	12.256	0.00218094	83.6815
CKD	poverty	0.00573176	0.50327	0.986275	0.152207	0.107643	0.206903	0.969961	2.93e-06	1.87e-06	15.4551	0.000441	87.0593
CKD	vacant_housing	0.669586	1.11767	1.52076	0.19697	0.0991007	0.318221	0.000675	0	1.76e-06	6.36293	0.0415247	68.5679
CKD	deprivation_index	0.113754	0.915541	0.729761	0.146767	0.094161	0.179918	0.438299	0	4.99e-05	21.2017	2.49e-05	90.5668
CHD	education	0.372714	0.468547	0.321812	0.0466647	0.0233343	0.0535038	1.33e-15	0	1.8e-09	8.3077	0.0157038	75.9259
CHD	per_poverty_threshold	1.17086	0.531435	0.658723	0.108966	0.0321689	0.11699	0	0	1.8e-08	32.0696	1.09e-07	93.7636
CHD	assisted_income	0.00149695	0.363418	0.442317	0.0702927	0.0571649	0.0925278	0.98301	2.05e-10	1.75e-06	20.679	3.23e-05	90.3283
CHD	high_school_education	-0.278106	0.386965	0.403558	0.0936466	0.0527833	0.107555	0.00298055	2.28e-13	0.000175	40.5651	1.55e-09	95.0697
CHD	median_income	0.141977	0.350711	0.510582	0.116792	0.0417123	0.123028	0.224121	0	3.32e-05	4.85137	0.0884175	58.7745
CHD	no_health_insurance	0.205475	0.463782	0.148026	0.102663	0.0508552	0.110738	0.0453434	0	0.181311	9.97541	0.00682129	79.9507
CHD	poverty	0.130806	0.337633	0.870604	0.0983089	0.0621433	0.147032	0.183334	5.54e-08	3.2e-09	17.54	0.000155	88.5975
CHD	vacant_housing	0.758401	0.776582	0.324924	0.124654	0.0625741	0.23791	1.17e-09	0	0.172019	3.37725	0.184774	40.7802
CHD	deprivation_index	0.087645	0.522873	0.577305	0.0950464	0.0536197	0.122218	0.356462	0	2.32e-06	17.3923	0.000167	88.5007
HyperC	education	0.195963	0.457543	0.325813	0.0709275	0.0367384	0.0831372	0.00572968	0	8.89e-05	11.4558	0.00325392	82.5416
HyperC	per_poverty_threshold	0.102914	0.534125	0.589343	0.155695	0.0509028	0.169299	0.508615	0	0.000499	7.23246	0.0268838	72.3469
HyperC	assisted_income	-0.540693	0.360246	0.287456	0.111873	0.0826415	0.1362	1.34e-06	1.31e-05	0.0348117	44.5777	2.09e-10	95.5135
HyperC	high_school_education	-0.466114	-0.38695	0.501591	0.145348	0.0785797	0.152505	0.00134181	8.47e-07	0.00100541	29.5363	3.86e-07	93.2287
HyperC	median_income	0.0390734	0.7547	0.410877	0.183873	0.0672181	0.195106	0.831716	0	0.0352119	14.9625	0.000564	86.6333
HyperC	no_health_insurance	-0.910764	-0.0274255	0.945952	0.153073	0.0798335	0.16179	2.68e-09	0.731197	5.01e-09	69.4957	8.11e-16	97.1221
HyperC	poverty	-0.707456	0.000959	0.204534	0.15091	0.0920873	0.212661	2.76e-06	0.99169	0.336159	19.1046	7.1e-05	89.5313
HyperC	vacant_housing	-1.02202	1.15049	0.832886	0.194036	0.0949455	0.34806	1.39e-07	0	0.0167141	101.224	1.05e-22	98.0242
HyperC	deprivation_index	-0.69273	0.362176	0.6242	0.146317	0.0809007	0.176866	2.2e-06	7.58e-06	0.000417	46.9487	6.39e-11	95.74
ProstateC	education	-0.100402	-0.895369	0.559694	0.153308	0.059098	0.187387	0.512531	0	0.00281883	71.3329	3.24e-16	97.1962
ProstateC	per_poverty_threshold	-0.496788	-1.60267	-0.283401	0.315857	0.0844842	0.351021	0.115759	0	0.419458	23.3828	8.37e-06	91.4467
ProstateC	assisted_income	0.932089	1.36382	1.9836	0.266285	0.138214	0.311519	0.000465	0	1.92e-10	6.58578	0.0371464	69.6315
ProstateC	high_school_education	-0.510672	-0.348091	0.438231	0.315448	0.115577	0.385783	0.105473	0.00259726	0.255977	4.27474	0.117965	53.2135
ProstateC	median_income	0.727345	-0.523057	0.431187	0.337807	0.0964619	0.426789	0.031308	5.88e-08	0.312349	16.5453	0.000255	87.912
ProstateC	no_health_insurance	-0.037293	-1.24922	0.30246	0.336006	0.111814	0.358096	0.911625	0	0.398315	26.39	1.86e-06	92.4214
ProstateC	poverty	0.505807	-0.543474	1.50154	0.37157	0.142282	0.477814	0.173429	0.000134	0.00167494	21.7997	1.85e-05	90.8256
ProstateC	vacant_housing	2.97529	1.44958	3.07513	0.512087	0.149877	0.550128	6.24e-09	0	2.27e-08	15.1833	0.000505	86.8276
ProstateC	deprivation_index	0.630295	-0.338451	1.39725	0.338287	0.122031	0.426386	0.0624345	0.00554579	0.0010493	20.7853	3.07e-05	90.3778
t2d	education	0.309384	0.98276	0.860619	0.0492889	0.0261579	0.0531346	3.45e-10	0	0	145.828	2.16e-32	98.6285
t2d	per_poverty_threshold	0.937551	1.6567	2.07422	0.119939	0.0375344	0.125097	5.33e-15	0	0	46.4467	8.21e-11	95.694
t2d	assisted_income	0.109999	0.454015	-0.611437	0.0803012	0.064992	0.0888213	0.17074	2.83e-12	5.82e-12	93.7975	4.29e-21	97.8677
t2d	high_school_education	0.196833	0.674269	-0.172193	0.0984841	0.0593423	0.108024	0.0456486	0	0.110931	53.542	2.36e-12	96.2646
t2d	median_income	0.531451	0.932627	0.430341	0.128589	0.0497039	0.12595	3.58e-05	0	0.000634	19.7171	5.23e-05	89.8565
t2d	no_health_insurance	0.032142	0.675809	-0.342559	0.106605	0.0602378	0.108514	0.763028	0	0.00159494	78.8573	7.52e-18	97.4638
t2d	poverty	0.384637	0.461264	0.117423	0.109594	0.0701175	0.14895	0.000449	4.75e-11	0.4305	4.37486	0.112204	54.2843
t2d	vacant_housing	0.404717	1.02229	-0.56729	0.138841	0.0691324	0.232157	0.00355733	0	0.014543	53.1293	2.9e-12	96.2356
t2d	deprivation_index	0.284492	0.92277	-0.274769	0.10429	0.0627635	0.120568	0.00637404	0	0.0226695	88.1134	7.35e-20	97.7302
t1d	education	-0.0511794	0.399535	0.2703	0.122364	0.0599219	0.129073	0.675761	2.6e-11	0.0362449	11.0335	0.00401884	81.8734
t1d	per_poverty_threshold	0.465258	0.711976	0.69482	0.307247	0.0823907	0.299555	0.129954	0	0.0203676	0.601551	0.740244	0
t1d	assisted_income	0.217933	0.157296	-0.112889	0.167913	0.135993	0.195645	0.194324	0.247413	0.563934	1.8293	0.400658	0
t1d	high_school_education	0.370382	0.313152	0.0559027	0.250604	0.129605	0.25093	0.139419	0.0156828	0.823705	0.992839	0.608706	0
t1d	median_income	0.768147	0.431958	0.658302	0.24547	0.105286	0.283942	0.00175229	4.08e-05	0.0204253	1.92113	0.382676	0
t1d	no_health_insurance	0.0120347	0.427725	0.463663	0.287282	0.132574	0.263303	0.966585	0.00125394	0.0782473	1.86769	0.39304	0
t1d	poverty	0.64262	0.184108	0.157482	0.223764	0.148007	0.314504	0.00408063	0.21353	0.61656	3.16277	0.20569	36.7643
t1d	vacant_housing	1.22083	0.404466	1.65264	0.295656	0.165153	0.495673	3.64e-05	0.014324	0.000856	9.97993	0.00680591	79.9598
t1d	deprivation_index	0.503351	0.426068	0.303456	0.219246	0.132068	0.271519	0.0216858	0.00125478	0.263728	0.328141	0.848682	0
